# *CFTR*-mediated monocyte-macrophage dysfunction revealed by cystic fibrosis proband- parent comparisons

**DOI:** 10.1101/2021.06.30.21259182

**Authors:** Xi Zhang, Camille Moore, Laura Harmacek, Joanne Domenico, Vittobai Rangaraj, Justin E. Ideozu, Jennifer R. Knapp, Kate A. Woods, Stephanie Jump, Shuang Jia, Jeremy W. Prokop, Russel Bowler, Martin J. Hessner, Erwin W. Gelfand, Hara Levy

## Abstract

Cystic fibrosis (CF) is an inherited disorder caused by biallelic mutations of the cystic fibrosis transmembrane conductance regulator gene (*CFTR*). Converging lines of evidence suggest that CF carriers with only one defective *CFTR* copy are at increased risk for CF-related conditions and pulmonary infections, but the molecular mechanisms underpinning this effect remain unknown. Here, we performed transcriptomic profiling of peripheral blood mononuclear cells (PBMCs) of CF child-parent trios (proband, father, and mother) and healthy control PBMCs or THP-1 cells incubated with the plasma of these subjects. Transcriptomic analyses revealed suppression of cytokine-enriched immune-related genes (*IL-1β*, *CXCL8*, *CREM*) implicating lipopolysaccharide tolerance in innate immune cells (monocytes) of CF probands and their parents and in the control innate immune cells incubated with proband or parent plasma. These data suggest that not only a homozygous but also a heterozygous *CFTR* mutation can modulate the immune/inflammatory system. This conclusion is further supported by the findings of lower numbers of circulating monocytes in CF probands and their parents compared to healthy controls, the abundance of mononuclear phagocyte subsets (macrophages, monocytes, and activated dendritic cells) which correlated with *Pseudomonas aeruginosa* infection, lung disease severity, and CF progression in the probands. This study provides insight into demonstrated *CFTR*-related innate immune dysfunction in individuals with CF and carriers of a *CFTR* mutation that may serve as a target for personalized therapy.
