## Supplementary Table 3 for "*CFTR*-mediated monocyte-macrophage dysfunction revealed by cystic fibrosis proband- parent comparisons"

### Sheet: Table S3.1
Table S3.1 Top 20 pathways from PBMC model ranked by total gene number
Rank	Pathway	#Total	#Up	Up List	#Down	Down List	# Up/down	p-value	-Log2(p value)
1	VEGFA-VEGFR2 Signaling Pathway	45	6	CSK,NCF1,MTOR,MAP2K2,MEF2C,TAOK2	39	MAP2K3,MAPK8,VEGFA,PRKCI,MAPKAPK2,PIK3R1,EIF2AK3,ATF4,DNAJB9,EZR,PIK3CA,RAB5A,CTNNB1,JUN,PTGS2,EGR1,NR4A2,NR4A3,CCL2,CXCL8,FOXO3,PLAUR,NR4A1,BCL2L1,EGR3,HBEGF,FLT1,CYCS,SLC2A14,CCRL2,PNP,NDRG1,SIAH2,ARF4,DPM1,HBD,LDHA,TCEB1,TMOD1	0.153846	1e-09	29.8974
2	miR-targeted genes in lymphocytes - TarBase	42	9	SLC25A22,ARL2,NARS,TRMT1,STX7,BRI3BP,TNFAIP2,GAK,RBM19	33	IFRD1,MAP3K8,CYP51A1,DHX40,UAP1,MET,VAMP3,NRAS,DNAJB1,PPIF,GFPT1,TDG,TMEM41B,CHD1,GNA13,SLC25A32,LUZP1,NT5C3,ARF4,RAB30,CTNNB1,PTBP2,CDCP1,MYLIP,PRKCI,MIR15B,MIR17,MIR181B1,MIR29B1,MIR29A,MIR19B2,MIR20A,MIR24-2	0.272727	1e-09	29.8974
3	Nuclear Receptors Meta-Pathway	41	3	SLC2A6,ABCC5,SLC39A11	38	SLC7A11,NR3C1,CCL2,HBEGF,SRGN,BHLHE40,ARL5B,SLC2A1,GPX3,TNFAIP3,B3GNT5,DNAJB1,PTGS2,THBD,CCL20,SLC7A5,NFE2L2,IRS2,IL1B,JUN,EGR1,GADD45B,CPEB4,ENC1,SQSTM1,PDE4B,BLVRB,SERPINB2,BIRC2,SLC2A14,PLK2,SLC2A3,JUND,NRIP1,VDR,SLC5A6,SLC6A8,SLC39A8	0.0789474	1e-09	29.8974
4	miR-targeted genes in muscle cell - TarBase	36	5	STX7,GAK,ARL2,LRP1,TNFAIP2	31	GNA13,MET,PPIF,SLC7A11,IFRD1,CTNNB1,UAP1,PTBP2,CHD1,SLC25A32,CYP51A1,TDG,CDCP1,DNAJB1,THBS1,TMEM41B,NRAS,GFPT1,PRKCI,LUZP1,RAB30,DHX40,ARF4,MIR15B,MIR17,MIR181B1,MIR19B2,MIR20A,MIR29B1,MIR29A,MIR24-2	0.16129	1e-09	29.8974
5	MAPK Signaling Pathway	34	9	MEF2C,MAP4K1,STK4,CDC25B,TAOK2,MAP3K12,MAP2K2,PPP5D1,RPS6KA4	25	MAP2K3,IL1A,CASP3,MAPKAPK2,ZAK,GNA12,MAP3K2,DUSP10,IL1R1,PTPN7,IL1R2,DUSP4,IL1B,DDIT3,MAP3K8,MAPK8,NR4A1,ATF4,JUN,JUND,RASGRP3,MAP4K3,DUSP2,DUSP16,NRAS	0.36	1e-09	29.8974
6	Focal Adhesion-PI3K-Akt-mTOR-signaling pathway	30	6	PIK3CD,MTOR,TCL1A,MAP2K2,ATF6B,CREB5	24	ITGA5,PIK3CA,LAMB3,IL3RA,PIK3R1,DDIT4,ITGB8,THBS1,VEGFA,FLT1,MET,OSM,NRAS,HIF1A,HSP90B1,FOXO3,CDKN1A,ATF4,RAB2A,SLC2A1,SLC2A3,PFKFB3,EPAS1,IRS2	0.25	1e-09	29.8974
7	miR-targeted genes in epithelium - TarBase	30	8	TRMT1,GAK,STX7,SLC25A22,LRP1,NARS,TNFAIP2,BRI3BP	22	IFRD1,GNA13,MAP3K8,CYP51A1,GFPT1,MET,DHX40,MIR17,CDCP1,PRKCI,CHD1,MIR29B1,DNAJB1,NRAS,MIR20A,TDG,ARF4,PPIF,MIR29A,MIR181B1,MIR24-2,MIR15B	0.363636	1e-09	29.8974
8	PI3K-Akt Signaling Pathway	27	7	PIK3CD,MTOR,TCL1A,MAP2K2,ATF6B,CREB5,CCND3	20	ITGA5,PIK3CA,LAMB3,IL3RA,PIK3R1,DDIT4,ITGB8,THBS1,VEGFA,FLT1,MET,OSM,NRAS,HSP90B1,FOXO3,CDKN1A,ATF4,BCL2L1,BCL2L11,SGK1	0.35	1e-09	29.8974
9	Endothelin Pathway	26	2	KSR1,MTOR	24	CXCL8,EZR,ZFYVE16,THBS1,SNAI1,HIF1A,NAA50,ISCA1,CTNNB1,PTGS2,MAP3K2,IL1B,CCL2,B3GNT2,ITGA5,MAPK8,PIK3CA,JUN,CXCL1,EGR1,FOXO3,VEGFA,GNA13,GNA12	0.0833333	1e-09	29.8974
10	PodNet: protein-protein interactions in the podocyte	25	4	PIK3CD,CSK,INPPL1,TAGLN	21	SLC4A1,EPAS1,PTGS2,SMURF1,VEGFA,VDR,CXCL16,SNAI1,CDKN1A,SMAD7,PLAUR,EZR,PIK3R1,PIK3CA,CTNNB1,HIF1A,MET,CXXC5,ADIPOR1,YES1,PRKCI	0.190476	1e-09	29.8974
11	EGF/EGFR Signaling Pathway	25	10	ARHGEF1,INPP5D,CSK,MTOR,STAMBP,MAP2K2,INPPL1,MAP4K1,RPS6KA1,MEF2C	15	RALA,MAPK8,ERRFI1,PCNA,RALGDS,GAB2,RAB5A,RICTOR,PIK3R1,MEF2D,JUN,PRKCI,JUND,FOSB,MAP3K2	0.666667	1e-09	29.8974
12	TGF-beta Signaling Pathway	24	4	MTOR,MAP2K2,MAP4K1,MEF2C	20	SKI,SMAD7,MAPK8,SIK1,CDKN1A,SMURF1,STRAP,THBS1,ATF3,MET,TGIF1,SKIL,TFDP1,PIK3R1,JUN,MAP2K3,ZFYVE16,JUND,ZEB1,FOSB	0.2	1e-09	29.8974
13	Circadian rhythm related genes	24	1	MYBBP1A	23	JUN,PER1,EGR1,HOMER1,GFPT1,JUND,CREM,TNFRSF11A,EZH2,ATF4,NOCT,SERPINE1,NFIL3,CRY1,SIK1,PPP1CB,EGR3,NRIP1,NR1D2,MAPK8,PPARG,NAMPT,BHLHE40	0.0434783	1e-09	29.8974
14	IL-18 signaling pathway	22	1	NCF1	21	CYCS,CTNNB1,CCL2,IER3,JUN,BCL2L1,REL,PIK3R1,MAPK8,GATA1,CASP3,IL1B,CCL20,CXCL16,CXCL8,SDC4,HCAR2,CD83,ZC3H12A,BPGM,PTGS2	0.047619	4e-06	17.9316
15	Insulin Signaling	21	8	PIK3CD,RPS6KA4,MAP4K1,PFKL,MAP3K12,RPS6KA1,INPPL1,MAP2K2	13	SLC2A1,MAP3K2,PIK3R1,IRS2,MAP4K3,MAP3K8,MAPK8,JUN,MAPK6,PRKCI,MAP2K3,EGR1,PIK3CA	0.615385	1e-09	29.8974
16	Hepatitis B infection	21	7	PIK3CD,APAF1,STAT2,MAP2K2,ATF6B,CREB5,IKBKE	14	MAP2K3,CDKN1A,EGR2,MAPK8,EGR3,PIK3CA,PIK3R1,CASP3,CYCS,NRAS,JUN,ATF4,PCNA,CXCL8	0.5	1e-09	29.8974
17	Gastrin Signaling Pathway	21	2	MTOR,MEF2C	19	PIK3R1,PIK3CA,PPARG,EGR1,LAMTOR3,CTNNB1,MAPK8,JUN,BCL2L1,VEGFA,CASP3,SERPINE1,BIRC2,FOXO3,CDKN1A,SERPINB2,MEF2D,YES1,PTGS2	0.105263	1e-09	29.8974
18	Brain-Derived Neurotrophic Factor (BDNF) signaling pathway	21	7	CYFIP1,KSR1,MAP2K2,MTOR,NCF1,RPS6KA1,MEF2C	14	MAPK8,BCL2L11,CTNNB1,SQSTM1,RANBP9,FOXO3,IRS2,PIK3R1,JUN,CASP3,PIK3CA,MAP3K2,EGR1,EGR2	0.5	1e-09	29.8974
19	AXL signaling pathway	20	3	MAP2K2,MTOR,LTB	17	ZEB1,CXCL16,SERPINE1,CCL2,BCL2L1,MAPK8,CASP3,CTNNB1,VEGFA,SNAI1,JUN,TIMP1,MET,IL1B,CDKN1A,PPARG,FLT1	0.176471	1e-09	29.8974
20	Nonalcoholic fatty liver disease	20	2	PIK3CD,NDUFV3	18	PIK3CA,PIK3R1,IL1A,IL1B,ADIPOR1,PRKAG2,CXCL8,CASP3,NDUFV2,COX7B,CYCS,EIF2AK3,ATF4,DDIT3,IRS2,JUN,CCL2,SMAD7	0.111111	1e-09	29.8974

### Sheet: Table S3.2
Table S3.2 Top 20 pathways from plasma model ranked by total gene number
Rank	Pathway	#Total	#Up	Up List	#Down	Down List	# Up/down	p-value	-Log2(p value)
1	VEGFA-VEGFR2 Signaling Pathway	35	0		35	NCF2,VEGFA,SRC,ITGB3,SPHK1,NRP1,ERN1,CTNNA1,PTGS2,EGR1,NR4A2,NR4A3,CCL2,CXCL8,ICAM1,PLAUR,F3,SOD2,EGR3,HBEGF,FLT1,ADAM9,ENG,LMO2,DUSP5,CCRL2,PNP,CYBB,ACOT9,KANK1,PDE4DIP,LRRC59,MICAL2,NUMB,QKI	0	1e-09	29.8974
2	Nuclear Receptors Meta-Pathway	34	1	CDK1	33	SLC7A11,CCL2,PPARD,SDPR,HBEGF,CES1,SRGN,ARL5B,SRC,B3GNT5,SLC2A6,PTGS2,THBD,CCL20,CYP1B1,IL1B,MGAM,MAFF,EGR1,SERPINA1,FTH1,NQO1,MYOF,PDE4B,SERPINB2,ME1,SERPINB9,DNER,MGST1,AHRR,VDR,SLC6A6,SLC39A8	0.030303	1e-09	29.8974
3	miR-targeted genes in muscle cell - TarBase	32	0		32	PICALM,ANPEP,FMNL2,PANX1,MET,FNDC3B,PPIF,SLC7A11,ATP6V1C1,SPARC,SPCS3,NT5E,NRP1,UBE2J1,MYO10,FNDC3A,NOTCH2,TPM4,CDCP1,THBS1,CORO1C,SEC24A,TNFAIP2,SLC25A13,DOCK5,LPL,CEBPB,CYP1B1,DSG2,MPZL1,WNT5A,ITGA2	0	1e-09	29.8974
4	miR-targeted genes in lymphocytes - TarBase	32	0		32	FMNL2,NOTCH2,CORO1C,MAP3K8,MET,ANPEP,SEC24A,ATP6V1C1,FNDC3B,NRP1,MYO10,WNT5A,SLC25A13,PPIF,NT5E,MPZL1,CYP1B1,KCNN4,LPL,ITGA2,ANXA2,TPM4,LY6K,PICALM,PANX1,CEBPB,SPCS3,TNFAIP2,CDCP1,DOCK5,FNDC3A,UBE2J1	0	5e-06	17.6096
5	Endothelin Pathway	27	0		27	TNF,CXCL8,ITGB3,ZFYVE16,THBS1,VCAN,CALD1,PTGS2,TPM4,FNDC3B,COL1A1,MMP1,MARCKS,MMP9,NQO1,IL1B,ITGA2,CCL2,CREG1,EDNRB,SRC,CXCL1,IL6,EGR1,CSF2,ADAM17,VEGFA	0	1e-09	29.8974
6	miR-targeted genes in epithelium - TarBase	23	0		23	MAP3K8,MET,PICALM,DOCK5,NRP1,MYO10,CDCP1,CORO1C,WNT5A,UBE2J1,KCNJ2,CYP1B1,FNDC3A,FNDC3B,TNFAIP2,LY6K,NT5E,NOTCH2,PPIF,TPM4,ANXA2,CEBPB,MPZL1	0	4.5e-05	14.4397
7	IL-18 signaling pathway	21	0		21	NCF2,CCL2,CCL3,CCL4,PTX3,IER3,TNF,PLA2G7,SRC,CEBPB,BID,IL1B,IL6,CCL20,CXCL16,CXCL8,MMP1,SDC4,EPS8,COL1A1,PTGS2	0	4.1e-05	14.574
8	AXL signaling pathway	20	0		20	ANXA2,CASP1,NLRP3,CALD1,SPARC,MITF,BMP6,CXCL16,LYN,CCL2,MMP9,TNF,VEGFA,TIMP1,MET,IL1B,COL1A1,PPARG,SRC,FLT1	0	1e-09	29.8974
9	PodNet: protein-protein interactions in the podocyte	19	0		19	CTTN,F3,MAFB,EPAS1,PTGS2,CTNNA1,NOTCH2,VEGFA,VDR,CXCL16,PLAUR,ITGA2,SPARC,NRP1,MET,HEY1,SRC,PSEN1,PTPRO	0	0.00034	11.5222
10	PI3K-Akt Signaling Pathway	18	0		18	LAMB3,IL3RA,ITGA2,ITGB3,ITGB8,THBS1,COL1A1,PIK3R5,VEGFA,PDGFC,FLT1,MET,OSM,GNG11,IL6,PIK3AP1,TLR2,TLR4	0	0.004568	7.77422
11	Spinal Cord Injury	18	1	CDK1	17	LGALS3,FCGR2A,IL1B,TNF,IL6,TLR4,EGR1,CXCL1,CXCL8,MMP9,IL1R1,IL1A,CXCL2,CCL2,ICAM1,VCAN,PTGS2	0.0588235	1e-09	29.8974
12	Focal Adhesion-PI3K-Akt-mTOR-signaling pathway	16	0		16	LAMB3,ITGAX,IL3RA,ITGA2,ITGB3,ITGB8,THBS1,COL1A1,PIK3R5,VEGFA,PDGFC,FLT1,MET,OSM,GNG11,EPAS1	0	0.008586	6.8638
13	Lung fibrosis	16	0		16	CXCL2,CCL4,CCL2,SERPINA1,TNF,IL6,GREM1,CXCL8,IL1B,TIMP1,PTX3,MMP9,CEBPB,CSF2,CCL3,MT2A	0	1e-09	29.8974
14	Vitamin D Receptor Pathway	16	0		16	TREM1,ITGAM,VDR,MXD1,THBD,CD14,KLF4,CD9,ATP2B1,S100A9,S100A8,DNER,BMP6,CDKN2B,PPARD,G0S2	0	2.6e-05	15.2311
15	Senescence and Autophagy in Cancer	15	0		15	IL6,CREG1,COL1A1,SERPINB2,CCL3,INHBA,IL24,IL1B,IL1A,THBS1,CXCL1,LAMP2,SRC,TNFSF15,SPARC	0	1e-09	29.8974
16	Chemokine signaling pathway	15	0		15	CXCL16,PPBP,CCL4,CCL7,CCR1,LYN,GNG11,CXCL5,PIK3R5,CXCL3,CCL24,CCL3,FGR,HCK,CCL20	0	2.6e-05	15.2311
17	miR-targeted genes in squamous cell - TarBase	14	0		14	MET,UBE2J1,ATP6V1C1,PICALM,SPCS3,MAP3K8,ANXA2,FNDC3A,THBS1,NRP1,FNDC3B,ANPEP,FMNL2,MPZL1	0	6.8e-05	13.8441
18	miR-targeted genes in leukocytes - TarBase	14	0		14	THBS1,CEBPB,FMNL2,LPL,KCNN4,PPIF,SEC24A,ANPEP,ANXA2,CDCP1,CORO1C,SLC7A11,TNFAIP2,MAP3K8	0	8.9e-05	13.4558
19	Regulation of toll-like receptor signaling pathway	14	0		14	IRAK2,PIK3R5,TNF,CCL3,TLR2,TLR4,IRAK3,IL1B,IL6,CD86,CD14,MAP3K8,TREM1,CCL4	0	3.1e-05	14.9774
20	TYROBP Causal Network	13	0		13	IL13RA1,ITGAM,CXCL16,TYROBP,SLC7A7,RBM47,PLEK,C3,NCF2,ITGAX,SH2B3,TNFRSF1B,LHFPL2	0	1e-09	29.8974

### Sheet: Table S3.3
Table S3.3 Intersection of pathways from the top 20 pathways of PBMC and plasma models n=11 (related to Figure 2E)
1	VEGFA-VEGFR2 Signaling Pathway
2	miR-targeted genes in lymphocytes - TarBase
3	Nuclear Receptors Meta-Pathway
4	miR-targeted genes in muscle cell - TarBase
5	Focal Adhesion-PI3K-Akt-mTOR-signaling pathway
6	miR-targeted genes in epithelium - TarBase
7	PI3K-Akt Signaling Pathway
8	Endothelin Pathway
9	PodNet: protein-protein interactions in the podocyte
10	IL-18 signaling pathway
11	AXL signaling pathway

### Sheet: Table S3.4
Table S3.4 Top 20 pathways from THP-1 monocyte model ranked by total gene number
Rank	Pathway	#Total	#Up	Up List	#Down	Down List	# Up/down	p-value	-Log2(p value)
1	PodNet: protein-protein interactions in the podocyte	24	22	SMAD6,CRK,EPAS1,NID1,ADCY1,ACTB,PRKACA,VANGL1,CCND1,DNM3,NOTCH1,ACTN4,LDB1,NRN1,SMAD7,DAG1,ARHGDIA,PARVA,NR2F2,NCKIPSD,RARA,SYNPO	2	COL4A4,NTRK3	11	0.000485	11.0097
2	Ebola Virus Pathway on Host	13	13	NPC2,MFGE8,TFAP2A,VPS11,MAPK3,RELA,ACTN4,ACTB,HLA-A,HLA-B,HLA-C,HLA-E,HLA-G	0		10	0.004366	7.83947
3	Chemokine signaling pathway	12	12	CCL22,FOXO3,CRK,PREX1,STAT2,GNG7,RELA,PLCB2,WAS,MAPK3,ADCY1,CCL20	0		10	0.019852	5.65457
4	Neural Crest Differentiation	10	8	TFAP2A,DVL3,ID1,NOTCH1,LHX2,HDAC5,COL11A2,HOXA1	2	AXIN2,ISL1	4	0.003563	8.13269
5	TGF-beta Receptor Signaling	9	8	TGFBR3,SKI,ENG,SMAD6,MAPK3,RUNX3,SMAD7,TFE3	1	INHBA	8	0.000144	12.7616
6	TGF-beta Receptor Signalling in Skeletal Dysplasias	9	8	TGFBR3,SKI,ENG,SMAD6,MAPK3,RUNX3,SMAD7,TFE3	1	INHBA	8	0.00025	11.9658
7	LncRNA involvement in canonical Wnt signaling and colorectal cancer	9	7	DVL3,CCND1,WNT5B,CCND3,FZD5,TFAP2A,PORCN	2	WNT5A,AXIN2	3.5	0.008993	6.79698
8	Wnt Signaling Pathway and Pluripotency	9	7	CCND1,DVL3,FZD5,CCND3,PPP2R3A,CD44,WNT5B	2	WNT5A,AXIN2	3.5	0.010853	6.52576
9	Wnt Signaling	9	8	DVL3,CCND1,WNT5B,CCND3,FZD5,PORCN,PLCB2,VANGL1	1	WNT5A	8	0.038829	4.68672
10	Gastrin Signaling Pathway	9	9	MAPK3,CD44,RELA,FOXO3,CRK,PRKACA,CCND1,BMP2,SLC9A1	0		10	0.043065	4.53734
11	ncRNAs involved in Wnt signaling in hepatocellular carcinoma	8	7	DVL3,CCND1,WNT5B,CCND3,MIR452,FZD5,PORCN	1	WNT5A	7	0.016049	5.96137
12	T-Cell antigen Receptor (TCR) Signaling Pathway	8	8	MAP2K2,LCP2,WAS,RELA,SH2B3,MAPK3,SKAP1,CRK	0		10	0.01811	5.78707
13	Proteasome Degradation	7	7	PSMB10,HLA-G,HLA-E,HLA-A,H2AFX,HLA-C,HLA-B	0		10	0.008813	6.82615
14	Glucocorticoid Receptor Pathway	7	5	AMIGO2,CCL20,SLC26A2,TGFBR3,MFGE8	2	RGS2,SRGN	2.5	0.013995	6.15894
15	MET in type 1 papillary renal cell carcinoma	6	6	CRK,MAP2K2,MAPK3,TCEB3,TFE3,PRCC	0		10	0.019287	5.69623
16	Histone Modifications	6	6	HIST1H3D,EHMT1,NSD1,SETD1A,SETD1B,HIST4H4	0		10	0.033622	4.89445
17	Non-small cell lung cancer	6	6	CRABP1,MAP2K2,MAPK3,FOXO3,CCND1,RASSF5	0		10	0.042837	4.545
18	Processing of Capped Intron-Containing Pre-mRNA	5	5	CHTOP,PRCC,HNRNPF,PCBP1,U2AF2	0		10	0.037656	4.73098
19	Netrin-UNC5B signaling Pathway	5	5	DCSTAMP,INPP5D,PLEKHH1,MAP2K2,MAPK3	0		10	0.04772	4.38926
20	IL-1 signaling pathway	5	5	MAPK3,MAP2K2,TOLLIP,ECSIT,RELA	0		10	0.04772	4.38926

### Sheet: Table S3.5
Table S3.5 Top 20 pathways from THP-1 macrophage model ranked by total gene number
Rank	Pathway	#Total	#Up	Up List	#Down	Down List	# Up/down	p-value	-Log2(p value)
1	Nuclear Receptors Meta-Pathway	4	2	PPARD,CCL20	2	SRGN,NAV3	1	0.003069	8.34802
2	IL-18 signaling pathway	3	3	IER3,CCL20,RGS16	0		10	0.015207	6.03912
3	Glucocorticoid Receptor Pathway	3	1	CCL20	2	NAV3,SRGN	0.5	0.000317	11.6232
4	RNA pol II transcription (Initiation and elongation)	2	2	MCL1,ELL2	0		10	0.011577	6.43259
5	EGF/EGFR Signaling Pathway	2	2	STAM2,PLSCR1	0		10	0.03612	4.79106
6	Vitamin D Receptor Pathway	2	2	TREM1,PPARD	0		10	0.046322	4.43216
7	DAP12 interactions	2	2	TREM1,CLEC5A	0		10	0.006857	7.18821
8	Parkin-Ubiquitin Proteasomal System pathway	2	1	PSMD5	1	PSMD14	1	0.008092	6.94929
9	Proteasome Degradation	2	1	PSMD5	1	PSMA7	1	0.006466	7.27291
10	Regulation of toll-like receptor signaling pathway	2	2	TLR1,TREM1	0		10	0.031012	5.01103
11	Biotin Metabolism (including IEMs)	1	0		1	PCCA	0	0.016413	5.92902
12	Lysine catabolism	1	1	PIPOX	0		10	0.021825	5.51787
13	Purine metabolism	1	0		1	PRPS1	0	0.023622	5.40373
14	LTF danger signal response pathway	1	1	TREM1	0		10	0.034337	4.86409
15	MicroRNA network associated with chronic lymphocytic leukemia	1	1	MCL1	0		10	0.016413	5.92902
16	Purine metabolism and related disorders	1	0		1	PRPS1	0	0.044934	4.47605
17	Nucleotide Metabolism	1	0		1	PRPS1	0	0.034337	4.86409
18	SCFA and skeletal muscle substrate metabolism	1	1	PPARD	0		10	0.010972	6.51003
19	Simplified Depiction of MYD88 Distinct Input-Output Pathway	1	1	TLR1	0		10	0.032559	4.9408
20	Wnt/beta-catenin Signaling Pathway in Leukemia	1	1	PPARD	0		10	0.048441	4.36763

### Sheet: Table S3.6
Table S3.6 Intersection of the top 20 pathways from the THP-1 monocyte and macrophage models, n=2; THP-1 monocyte and plasma models, n=2; THP-1 macrophage and plasma models, n=4 (related to Figure 6E)
Pathways shared in "THP-1 mMono" and "THP-1 macro":
1	Proteasome Degradation
2	Glucocorticoid Receptor Pathway
Pathways shared in "THP-1 mono" and "plasma":
1	PodNet: protein-protein interactions in the podocyte
2	Chemokine signaling pathway
Pathways shared in "THP-1 macro" and "plasma":
1	Nuclear Receptors Meta-Pathway
2	IL-18 signaling pathway
3	Vitamin D Receptor Pathway
4	Regulation of toll-like receptor signaling pathway
