## Supplementary Table 6 for "*CFTR*-mediated monocyte-macrophage dysfunction revealed by cystic fibrosis proband- parent comparisons"

### Sheet: Table S6.1
Table S6.1 Top 5 upstream regulators ranked by p value
Name	p_value	Direction
lipopolysaccharide	3.34e-33	Inhibited
TNF	2.4e-25	Inhibited
LY294002	3.74e-25	Activated
CSF2	1.22e-24	Inhibited
FAS	5.97e-24

### Sheet: Table S6.2
Table S6.2 Top 5 causal networks ranked by p value
Name	p_value	Direction
Lipopolysaccharide	4.52e-29	Inhibited
ANXA5	2.06e-24	Activated
LY294002	2.27e-24	Activated
PD98059	1.85e-23	Activated
TH1 Cytokine	5.55e-23	Inhibited
