## Supplementary Table 7 for "*CFTR*-mediated monocyte-macrophage dysfunction revealed by cystic fibrosis proband- parent comparisons"

### Sheet: Table S7.1
Table S7.1 Genes in input gene set#1 (n=138, downregulated)
ID	Fold change in plasma model	Fold change in PBMC model
ABCA1	-2.04	-52.6
ACSL1	-3.37	-7.65
ADM	-4.69	-8.12
ADORA2B	-3.78	-3.05
AKAP12	-3.01	-6.8
AKR1C1	-2.45	-3.42
AQP9	-4.52	-44.07
AREG	-2.78	-5.98
ARL5B	-3.67	-18.02
ATP13A3	-2.94	-35.44
ATP1B3	-2.64	-6.76
ATP2B1	-3.18	-15.79
B3GNT5	-4.97	-63.41
B4GALT5	-2.3	-13.62
BASP1	-2.57	-19.94
BCAT1	-3.12	-6.17
BCL2A1	-3.63	-137.06
C5AR1	-7.49	-127.71
CCL2	-8.77	-9.78
CCL20	-8.87	-143.06
CCL7	-8.83	-4.55
CCR1	-2.35	-38.88
CCRL2	-4.81	-16.96
CD109	-2.2	-10.04
CD63	-2.68	-5.97
CDCP1	-6.48	-12.15
CDK14	-2.34	-3.81
CLEC5A	-9.46	-8.75
CRLF2	-3.21	-4.08
CTSL	-4.46	-3.52
CXCL1	-21.23	-2.51
CXCL16	-2.99	-71.51
CXCL2	-3.11	-3.56
CXCL3	-8.99	-4.99
CXCL8	-2.2	-4784.59
DSE	-2.88	-10.16
DUSP4	-2.11	-41.25
EGR1	-2.21	-8.12
EGR3	-2.34	-2.16
ELL2	-2.16	-88.67
EMP1	-2.28	-12.63
EREG	-5.04	-66.23
ERRFI1	-2.82	-23.26
FCAR	-3.37	-95.28
FLT1	-3.33	-4.26
FOSL2	-2.14	-5.04
G0S2	-10.36	-189.94
GAS2L3	-4.62	-5.46
GJB2	-11.1	-2.32
GK	-3.91	-5.85
GMFB	-2.38	-6.06
GNA15	-2.77	-2.94
GPAT3	-3.85	-8.22
GPR84	-9.15	-5.26
GSTO1	-2.06	-3.15
HAVCR2	-2.26	-6.65
HBEGF	-6.08	-16.32
HCAR3	-7.79	-3.74
HPSE	-4.41	-13.13
IER3	-6.09	-26.61
IL10	-2.43	-3.28
IL1A	-19.66	-4.38
IL1B	-7.41	-1058.53
IL1R1	-10.88	-28.07
IL1R2	-2.52	-10.68
IL1RN	-3.13	-7.76
IL3RA	-2.71	-10.01
INSIG1	-2.59	-10.82
IRAK2	-3.57	-4.65
JARID2	-2.35	-11.14
KBTBD8	-2.54	-22.99
KCNJ15	-2.97	-3.94
LACC1	-2.88	-6.76
LGALS3	-2.25	-17.91
MAP3K8	-2.18	-64.51
MAPK6	-2.14	-18.99
MCEMP1	-2.41	-14.18
MET	-7.87	-3.03
METRNL	-2.22	-8.37
MMP19	-5.48	-2.7
MXD1	-2.72	-11.27
NAB1	-2.26	-2.28
NAMPT	-3.44	-33.07
NCR3LG1	-2.3	-3.34
NFIL3	-2.57	-8.7
NR4A2	-2.12	-74.11
NR4A3	-2.19	-282.45
NRIP3	-3.05	-47.36
OLR1	-8.03	-1585.6
OSM	-4.28	-4.31
PDE4A	-2.25	-5.7
PDE4B	-2.08	-28.03
PGAP1	-2.96	-7.94
PHACTR1	-2.04	-4.31
PHLDA1	-2.29	-5.12
PLAUR	-6.48	-82.84
PLPP3	-2.26	-4.19
PNP	-2.52	-32.25
PPARG	-3.03	-5.59
PPIF	-3.58	-145.89
PPP1R15A	-2.16	-4.39
PRKAG2	-2.01	-6.92
PRMT9	-2.02	-8.79
PTGES	-5.99	-3.18
PTGS2	-18.34	-40.26
PTP4A1	-2.03	-22.31
RAB8B	-2.2	-4.77
RABGEF1	-2.81	-28.26
RIPK2	-2.25	-93.29
RIT1	-2.02	-12.1
SAT1	-2.07	-9.83
SDC2	-2.72	-80.61
SDC4	-3.02	-3.32
SERPINB2	-4.04	-1429.22
SERPINB8	-5.77	-21.13
SLC16A10	-2.08	-5.29
SLC16A6	-3.72	-125.62
SLC22A4	-3.35	-2.03
SLC25A37	-2.2	-134.91
SLC39A8	-2.74	-11.21
SLC43A2	-2.4	-7.3
SLC7A11	-3.09	-15.09
SMPDL3A	-3.29	-9.25
SMS	-2.06	-2.28
SRGN	-2.15	-11.86
STARD4	-2.1	-5.08
TBC1D12	-2.42	-3.01
TBC1D7	-2.59	-6.85
THBD	-3.48	-2.06
THBS1	-5.8	-26.67
TIMP1	-5.95	-16.32
TREM1	-6.92	-68.31
TRIB1	-2.89	-3.98
TRIM58	-2.13	-3.2
VDR	-2.16	-4.53
VEGFA	-4.86	-26.3
WIPI1	-2.26	-2.53
WTAP	-2.06	-8.41

### Sheet: Table S7.2
Table S7.2 Genes in input gene set#2 (n=163, upregulated)
ID	Fold change in THP-1 monocyte model
MTRNR2L9	8.63
AL161626.1	7.96
wakere	5.83
JMY	5.04
ferchy	4.53
CNOT3	4.32
smuskar	4.16
PEF1	4.15
flusnor	4
PDK2	3.9
DENND5B	3.89
AC079949.1	3.73
MTRNR2L6	3.7
RP11-777B9.5	3.54
VANGL1	3.46
TTYH3	3.44
CSF3R	3.41
SNRPC	3.41
sperfor	3.39
skukoy	3.38
NR2F2	3.37
bleeslybu	3.36
TPCN1	3.35
NFAM1	3.27
PPP2R3A	3.25
LMLN	3.24
LOC100288258	3.24
TMEM219	3.24
MATK	3.2
TMUB1	3.19
ATP5D	3.18
MTRNR2L1	3.15
LRG1	3.15
goflarbu	3.14
RSPO3	3.11
HLA-B	3.11
SLC48A1	3.11
MTRNR2L2	3.1
CRABP1	3.09
VAC14	3.09
ZNF829	3.09
MT-TD	3.08
ORAI3	3.05
zodee	3
MFGE8	3
FAM78A	2.99
AC013474.4	2.98
DCTN3	2.98
DOPEY2	2.97
PCDHB5	2.95
tihuri	2.93
MOB3C	2.92
NFKBIE	2.9
SLC37A1	2.9
MSI2	2.89
RAB38	2.88
LHX2	2.87
TBC1D2	2.87
shawshar	2.86
joso	2.83
bomoybo	2.82
FRMD4A	2.82
GRAMD1B	2.82
SNX33	2.82
POM121	2.81
LINC01001	2.81
USP54	2.78
MAP10	2.73
PBLD	2.73
R3HDM2	2.73
SMAD6	2.73
koyplar	2.72
USP7	2.72
RASSF5	2.71
TMEM115	2.7
HLA-C	2.7
EFEMP2	2.69
HECTD3	2.67
EHMT1	2.65
gleybee	2.62
perrey	2.62
BORCS5	2.59
ZNF516	2.59
chydobu	2.58
meynobu	2.55
ZFYVE21	2.55
OGDH	2.54
DCPS	2.53
COMMD9	2.52
GALNS	2.51
CCDC130	2.51
EEFSEC	2.5
CCDC97	2.5
DPM3	2.49
SHARPIN	2.48
TSSC2	2.48
shartey	2.48
CEP104	2.47
RPP21	2.47
C12orf76	2.47
BRD3	2.45
PDK3	2.45
BABAM1	2.45
ATP13A1	2.44
snopey	2.43
soysmubu	2.42
steeslubu	2.42
FBXW5	2.42
CHTOP	2.41
plawmeybo	2.41
smuleyby	2.4
MARK2	2.38
HIST4H4	2.38
DNM3	2.36
HLA-A	2.35
TGFBR3	2.34
SH3BP2	2.34
RP3-391O22.3	2.34
TTLL11	2.34
TADA2B	2.32
AC104057.1	2.31
klygarbu	2.3
NRN1	2.3
CHCHD10	2.3
OXA1L	2.29
FAM104A	2.28
guboybu	2.25
HLA-G	2.24
SPAG5	2.24
C19orf24	2.24
SLCO3A1	2.23
MYEF2	2.22
EEF2KMT	2.21
KIAA2013	2.2
floydubu	2.19
ZNF35	2.19
peefawbu	2.18
RBPMS	2.17
PTGDS	2.17
ANKRD10	2.17
PRCC	2.16
SGSH	2.14
sharfarbu	2.13
TMEM41A	2.11
blakawbu	2.1
ARL2BP	2.1
GPS2	2.1
PI4KAP1	2.1
RN7SL151P	2.09
plartorbu	2.09
SWSAP1	2.08
SMG9	2.08
TNRC18P3	2.07
MID2	2.07
KL	2.07
roraru	2.07
SLC26A2	2.06
ZNF398	2.06
FAM168A	2.06
PHC1	2.06
RANBP2	2.04
ATXN2L	2.04
SUPT7L	2.01

### Sheet: Table S7.3
Table S7.3 Genes in input gene set#3 (n=202, downregulated)
ID	Fold change in THP-1 monocyte model
nokimo	-2
CTB-95B16.1	-2
shawky	-2
RP13-36G14.3	-2
steerubo	-2.01
sarsmoybu	-2.01
RP11-344N10.4	-2.01
zasy	-2.02
DIRC1	-2.04
TRAV1-2	-2.04
chaglar	-2.04
CAPS	-2.04
walerbu	-2.05
flusperby	-2.05
beesoby	-2.05
RP11-54O7.10	-2.06
MIR7641-2	-2.06
sloytyby	-2.06
tynaw	-2.06
skorfeyby	-2.07
flowo	-2.07
CYCSP40	-2.08
cheesawbu	-2.08
IVL	-2.09
kladuby	-2.09
swozey	-2.09
OFD1P15Y	-2.11
RP11-488I4.2	-2.12
RP11-715F3.1	-2.12
florplar	-2.12
swawflawbu	-2.13
CDY19P	-2.13
neymarbu	-2.14
RP11-1259L22.2	-2.15
derplor	-2.15
myskee	-2.15
COL4A4	-2.16
NDUFA5P7	-2.16
OR4X7P	-2.16
RP11-325K19.6	-2.16
PLA1A	-2.17
tohure	-2.17
RNU5E-4P	-2.18
SNAR-C4	-2.19
CDC42EP5	-2.19
plosawby	-2.2
FAM45B	-2.2
vororbu	-2.21
skagubu	-2.21
GAGE10	-2.22
SCARNA9	-2.22
NPM1P5	-2.22
lakla	-2.22
HSPE1P21	-2.23
CTSLP1	-2.24
pleeblobu	-2.24
SCARNA9L	-2.25
RP11-124G5.1	-2.25
choyglawbu	-2.26
swybley	-2.26
dyforby	-2.27
yanaro	-2.28
RP11-129H15.4	-2.29
RPS29P2	-2.29
AC016700.6	-2.3
RP11-95P2.4	-2.31
AC079767.3	-2.32
ZMYND19P1	-2.32
veewarbo	-2.33
smorskee	-2.33
RNU105B	-2.33
CCNG1P1	-2.34
MIRLET7E	-2.35
RP11-480D4.4	-2.36
SRD5A1P1	-2.37
doypar	-2.38
CSTL1	-2.38
vawgawbu	-2.39
teemorbu	-2.42
RP11-39E3.4	-2.43
leycheeby	-2.44
MAMSTR	-2.44
ALOX15P1	-2.45
morbaw	-2.45
SNAR-E	-2.46
kloykeyby	-2.48
SNAR-C5	-2.49
IGHVIII-47-1	-2.5
klablybu	-2.51
snuplarby	-2.53
klarboybo	-2.53
RP11-1113C11.2	-2.54
nerfloy	-2.55
RPL39P25	-2.55
RP11-40F6.1	-2.57
MTND6P13	-2.58
FAM25A	-2.58
nerblar	-2.58
koychy	-2.58
paroybu	-2.6
fyspybu	-2.62
harera	-2.63
RP1-85D24.2	-2.63
NUTM2E	-2.63
ATP12A	-2.63
RP11-380D15.2	-2.63
OR9H1P	-2.66
RP5-1049N15.2	-2.66
zarploybu	-2.68
ADGRA1	-2.68
sogerby	-2.68
ST8SIA1	-2.68
smeesoy	-2.68
swarsor	-2.68
pleegybu	-2.69
RP11-359P18.5	-2.69
PRAMEF19	-2.7
karpawbu	-2.7
toyspa	-2.71
SNAR-C3	-2.71
floyblo	-2.72
smawtoybu	-2.72
blerfoybo	-2.73
jeywybo	-2.75
RP11-317M22.1	-2.75
blokly	-2.76
RP11-59E19.3	-2.77
AC008565.1	-2.77
MTND6P7	-2.78
AF196972.3	-2.78
RP1-164L12.1	-2.78
smysna	-2.8
skeylaw	-2.81
RP11-1109M24.13	-2.81
leeploy	-2.81
RPS15AP7	-2.84
sweygu	-2.86
klorey	-2.87
bleydabo	-2.88
ZNF530	-2.88
HMGN1P7	-2.89
U3	-2.89
noty	-2.89
RP11-479I16.2	-2.91
rorcho	-2.93
RP11-107G24.3	-2.95
RP5-1053E7.3	-2.96
CYCSP20	-2.96
forteyby	-2.96
veydu	-2.96
CTD-2090I13.1	-2.97
MEMO1P4	-2.97
RP11-642D6.1	-2.98
DNAI2	-2.98
sonema	-2.98
neesky	-2.99
FKBP6	-3.02
smergluby	-3.03
SULT1C4	-3.08
RP11-684B20.1	-3.08
FAM195DP	-3.13
nerso	-3.13
SPATA31D1	-3.14
RGS11	-3.15
kawama	-3.16
bloyfleeby	-3.21
smawklerby	-3.21
CTD-2562G15.2	-3.21
sparnarbu	-3.22
smawrar	-3.22
glerjeeby	-3.24
MYRIP	-3.26
slugeyby	-3.26
PGBD4P4	-3.32
OR7A17	-3.43
CTC-360J11.5	-3.46
RP3-354J5.3	-3.47
TRAJ14	-3.5
snugaw	-3.51
skopoyby	-3.51
perspee	-3.52
VTRNA2-1	-3.54
GPR157	-3.55
kluzo	-3.59
rosira	-3.63
meegly	-3.65
karjo	-3.67
noygoy	-3.73
henoru	-3.74
gorlaw	-3.76
RP11-319C21.1	-3.77
RNU6-496P	-3.81
slawoy	-3.84
kitaru	-3.84
cheydee	-3.91
FAM90A27P	-3.92
AC010970.2	-3.97
kysmeeby	-4.22
plojoyby	-4.4
maharu	-4.53
TRAJ59	-4.54
meyjo	-5.33

### Sheet: Table S7.4
Table S7.4 Best-matched gene sets from MSigDB using input gene set#1
Rank	Gene Set Name [# Genes (K)]	Description	# Genes in Overlap (k)	p-value	FDR q-value
1	HALLMARK_TNFA_SIGNALING_VIA_NFKB [200]	Genes regulated by NF-kB in response to TNF [GeneID=7124].	41	7.74e-62	9.1e-58
2	GSE9988_LOW_LPS_VS_CTRL_TREATED_MONOCYTE_UP [196]	Genes up-regulated in comparison of monocytes treated with 1 ng/ml LPS (TLR4 agonist) versus monocytes treated with control IgG.	37	3.13e-54	1.84e-50
3	GSE22886_DAY0_VS_DAY1_MONOCYTE_IN_CULTURE_DN [200]	Genes down-regulated in comparison of monocytes cultured for 0 days versus those cultured for 1 day.	35	5.25e-50	2.06e-46
4	GSE9988_LOW_LPS_VS_VEHICLE_TREATED_MONOCYTE_UP [196]	Genes up-regulated in comparison of monocytes treated with 1 ng/ml LPS (TLR4 agonist) versus untreated monocytes.	34	2.02e-48	5.93e-45
5	GSE25123_CTRL_VS_ROSIGLITAZONE_STIM_PPARG_KO_MACROPHAGE_UP [197]	Genes up-regulated in bone marrow-derived macrophages with PPARG [GeneID=5468] knockout: control versus rosiglitazone [PubChem=77999].	33	1.91e-46	4.49e-43
6	GSE9988_ANTI_TREM1_VS_CTRL_TREATED_MONOCYTES_UP [198]	Genes up-regulated in comparison of monocytes treated with anti-TREM1 [GeneID=54210] versus monocytes treated with control IgG.	31	1.22e-42	2.38e-39
7	AIZARANI_LIVER_C25_KUPFFER_CELLS_4 [174]		29	9.82e-41	1.65e-37
8	BILD_HRAS_ONCOGENIC_SIGNATURE [249]	Genes selected in supervised analyses to discriminate cells expressing activated HRAS [GeneID=3265] oncogene from control cells expressing GFP.	31	2.21e-39	3.24e-36
9	GSE30971_CTRL_VS_LPS_STIM_MACROPHAGE_WBP7_HET_2H_UP [195]	Genes up-regulated in bone marrow-derived macrophages with heterozygous MLL4 [GeneID=9757] knockout: control versus treated with LPS for 2h.	29	3.35e-39	3.94e-36
10	GSE9988_ANTI_TREM1_VS_ANTI_TREM1_AND_LPS_MONOCYTE_DN [195]	Genes down-regulated in comparison of monocytes treated with anti-TREM1 [GeneID=54210] versus monocytes treated with anti-TREM1 [GeneID=54210] and 5000 ng/ml LPS (TLR4 agonist).	29	3.35e-39	3.94e-36

### Sheet: Table S7.5
Table S7.5 Best-matched gene sets from MSigDB using input gene set#2
Rank	Gene Set Name [# Genes (K)]	Description	# Genes in Overlap (k)	p-value	FDR q-value
1	REACTOME_ENDOSOMAL_VACUOLAR_PATHWAY [11]	Endosomal/Vacuolar pathway	4	2.83e-08	0.000333
2	REACTOME_POST_TRANSLATIONAL_PROTEIN_MODIFICATION [1432]	Post-translational protein modification	18	4.62e-07	0.00271
3	GSE6269_FLU_VS_E_COLI_INF_PBMC_UP [163]	Genes up-regulated in comparison of peripheral blood mononuclear cells (PBMC) from patients with acute influenza infection versus PBMC from patients with acute E. coli infection.	7	8.18e-07	0.00309
4	REACTOME_ANTIGEN_PRESENTATION_FOLDING_ASSEMBLY_AND_PEPTIDE_LOADING_OF_CLASS_I_MHC [25]	Antigen Presentation: Folding, assembly and peptide loading of class I MHC	4	1.05e-06	0.00309
5	GSE17974_IL4_AND_ANTI_IL12_VS_UNTREATED_4H_ACT_CD4_TCELL_UP [193]	Genes up-regulated in comparison of CD4 [GeneID=920] T cells treated with IL4 [GeneID=3565] and anti-IL12 at 4 h versus the untreated cells at 4 h.	7	2.52e-06	0.00417
6	AIZARANI_LIVER_C32_MVECS_3 [125]		6	2.7e-06	0.00417
7	GRAESSMANN_APOPTOSIS_BY_DOXORUBICIN_UP [1151]	Genes up-regulated in ME-A cells (breast cancer) undergoing apoptosis in response to doxorubicin [PubChem=31703].	15	2.94e-06	0.00417
8	GSE16266_CTRL_VS_HEATSHOCK_AND_LPS_STIM_MEF_DN [200]	Genes down-regulated inmouse embryonic fibroblasts (MEF): control versus LPS and heat shock.	7	3.19e-06	0.00417
9	GSE25088_CTRL_VS_IL4_STIM_MACROPHAGE_DN [200]	Genes down-regulated in wildtype bone marrow-derived macrophages: control versus treated with IL4 [GeneID=3565].	7	3.19e-06	0.00417
10	KEGG_ALLOGRAFT_REJECTION [37]	Allograft rejection	4	5.33e-06	0.00626
